# Emergence of the Novel Sixth *Candida auris* Clade VI in Bangladesh

**DOI:** 10.1101/2024.04.12.24305665

**Authors:** Tahsin Khan, Naimul Islam Faysal, Md Mobarok Hossain, Syeda Mah-E-Muneer, Arefeen Haider, Shovan Basak Moon, Debashis Sen, Dilruba Ahmed, Lindsay A. Parnell, Mohammad Jubair, Nancy A. Chow, Fahmida Chowdhury, Mustafizur Rahman

**Affiliations:** Genome Centre, Infectious Diseases Division, icddr,b, Mohakhali, Dhaka-1212, Bangladesh; Emerging Infections, Infectious Diseases Division, icddr,b, Mohakhali, Dhaka-1212, Bangladesh; Mycology Laboratory, icddr,b, Mohakhali, Dhaka-1212, Bangladesh; Mycotic Diseases Branch, Centers for Disease Control and Prevention, Atlanta, Georgia, USA

## Abstract

*Candida auris*, initially identified in 2009, has rapidly become a critical concern due to its antifungal resistance and significant mortality rates in healthcare-associated outbreaks. To date, whole-genome sequencing (WGS) has identified five unique clades of *C. auris*, with some strains displaying resistance to all primary antifungal drug classes. In this study, we presented the first WGS analysis of *C. auris* from Bangladesh, describing its origins, transmission dynamics, and antifungal susceptibility testing (AFST) profile. Ten *C. auris* isolates collected from hospital settings in Bangladesh were initially identified by CHROMagar™ Candida Plus, followed by VITEK^®^2 system and later sequenced using Illumina NextSeq 550 system. Reference-based phylogenetic analysis and variant calling pipelines were used to classify the isolates in different clades. All isolates aligned ∼90% with the Clade I *C. auris* B11205 reference genome. Of the ten isolates, eight clustered with Clade I isolates, highlighting a South Asian lineage prevalent in Bangladesh. Remarkably, the remaining two isolates formed a distinct cluster, exhibiting >42,447 SNP differences compared to their closest Clade IV counterparts. This significant variation corroborates the emergence of a sixth clade (Clade VI) of *C. auris* in Bangladesh, with potential for international transmission. AFST results showed that 80% of the *C. auris* isolates were resistant to fluconazole and voriconazole, whereas Clade VI isolates were susceptible to azoles, echinocandins, and pyrimidine analogue. Genomic sequencing revealed *ERG11*_Y132F mutation conferring azole resistance while *FCY1*_S70R mutation found inconsequential in describing 5-flucytosine resistance. Our study underscores the pressing need for comprehensive genomic surveillance in Bangladesh to better understand the emergence, transmission dynamics, and resistance profiles of *C. auris* infections. Unveiling the discovery of a sixth clade (Clade VI) accentuates the indispensable role of advanced sequencing methodologies.

**IMPORTANCE:** *Candida auris* is a nosocomial fungal pathogen which is commonly misidentified as other *Candida* species. Since its emergence in 2009, this multi-drug resistant fungus has become one of the five urgent antimicrobial threat by 2019. Whole Genome Sequencing (WGS) has proven to be the most accurate identification technique of *C. auris* which also played a crucial role in the initial discovery of this pathogen. WGS analysis of *C. auris* has revealed five distinct clades where isolates of each clade differ among themselves based on pathogenicity, colonization, infection mechanism as well as other phenotypic characteristics. In Bangladesh, *C. auris* was 1^st^ reported in 2019 from clinical samples of a large hospital of Dhaka city. To understand the origin, transmission dynamics and antifungal resistance profile of *C. auris* isolates circulating in Bangladesh, we conducted WGS based surveillance study on two of the largest hospital settings in Dhaka, Bangladesh.
