## Supplemental File S1 for "Emergence of the Novel Sixth *Candida auris* Clade VI in Bangladesh"

### Sheet: File S1
Khan, et al. Emergence of the Novel Sixth Candida auris Clade VI in Bangladesh
File S1. Patient metadata of BD Candida auris isolates.
Sequencing ID	Sample ID	Patient Age Range (Years)	Colonization Type	Travel History	Ethnicity	Antifungal Treatment during admission	C. auris positive (colonization)	Isolation Source	Skin swab Collection date	Isolation type	Host
C1	101019	56-60	Hospital Acquired	No	Bengali	No	Yes	Skin swab (axilla and groin)	2021	Screening	Homo sapiens
C2	101008	41-45	Hospital Acquired	No	Bengali	No	Yes	Skin swab (axilla and groin)	2021	screening	Homo sapiens
C3	101009	31-35	Hospital Acquired	No	Bengali	No	Yes	Skin swab (axilla and groin)	2021	Screening	Homo sapiens
C7	101022	31-35	Hospital Acquired	Yes (UAE)	Bengali	No	Yes	Skin swab (axilla and groin)	2021	screening	Homo sapiens
C15	101077	11-15	On admission	No	Bengali	No	Yes	Skin swab (axilla and groin)	2021	screening	Homo sapiens
C16	101082	21-25	On admission	No	Bengali	No	Yes	Skin swab (axilla and groin)	2021	screening	Homo sapiens
C17	101101	51-55	On admission	No	Bengali	No	Yes	Skin swab (axilla and groin)	2021	screening	Homo sapiens
C19	101087	16-20	On admission	No	Bengali	No	Yes	Skin swab (axilla and groin)	2021	screening	Homo sapiens
C13	102096	0-5	On admission	No	Bengali	No	Yes	Skin swab (axilla and groin)	2021	screening	Homo sapiens
C20	102170	0-5	On admission	No	Bengali	No	Yes	Skin swab (axilla and groin)	2021	screening	Homo sapiens
