## Supplemental File S2 for "Emergence of the Novel Sixth *Candida auris* Clade VI in Bangladesh"

### Sheet: File S2
Khan, et al. Emergence of the Novel Sixth Candida auris Clade VI in Bangladesh
File S2. Candida auris isolates used in this representing known five clades.
Isolate ID	BioProject	SRA Accession	Country	Clade
B11207	PRJNA328792	SRR3883439	India	I
B11116	PRJNA328792	SRR3883430	Pakistan
B14000	PRJNA595978	SRR10461154	United Arab Emirates
15B5	PRJEB20230	ERR2299868	UK
B11858	PRJNA493622	SRR7909137	USA
B11220	PRJNA328792	SRR14890850	Japan	II
B11808	PRJNA595978	SRR10461263	South Korea
B13463	PRJNA595978	SRR10461159	Canada
B12043	PRJNA493622	SRR7909185	USA
B14308	PRJNA595978	SRR10461147	USA
B11221	PRJNA328792	SRR3883453	South Africa	III
B16419	PRJNA595978	SRR10461141	Kenya
AA-200	PRJNA595978	SRR10461266	Spain
B18833	PRJNA638416	SRR12526241	USA
B12631	PRJNA493622	SRR7909359	USA
B11243	PRJNA328792	SRR3883464	Venezuela	IV
B12279	PRJNA595978	SRR10461189	Colombia
B12107	PRJNA595978	SRR10461178	Panama
B11896	PRJNA595978	SRR10461255	Israel
B11842	PRJNA493622	SRR7909141	USA_IL
IFRC2087	PRJNA541007	SRR9007776	Iran	V
IRFC4050	PRJNA816104	SRR18325429	Iran
MRL40	PRJNA816104	SRR18325430	Iran
TMML616	PRJNA816104	SRR18325431	Iran
TMML617	PRJNA816104	SRR18325432	Iran
