## Supplemental File S3 for "Emergence of the Novel Sixth *Candida auris* Clade VI in Bangladesh"

### Sheet: File S3
Khan, et al. Emergence of the Novel Sixth Candida auris Clade VI in Bangladesh
File S3. Quality metrices of BD Candida auris isolates generated by MycoSNP v1.4.
Sample ID	GC (%) After Trimming	Average Q Score After Trimming	Reference Length Coverage After Trimming Source	Mean Coverage Depth	Reads Mapped
101019	44.24	32.55	27.75	24.87	2110509 (92.94%)
101008	44.39	32.61	34.68	30.19	2564603 (90.46%)
101009	44.34	32.77	33.83	30.26	2572021 (93.02%)
101022	44.44	32.77	24.47	22.21	1888650 (94.18%)
102096	44.3	30.86	76.4	65.69	5651666 (91.04%)
101077	44.54	30.79	65.61	58.26	4974380 (93.16%)
101082	44.55	30.87	63.68	56.52	4825541 (93.08%)
101101	44.62	31.04	59.99	53.42	4553792 (93.20%)
101087	44.52	30.7	49.44	44.02	3760312 (93.07%)
102170	44.15	31.4	30.07	26.1	2239821 (91.30%)
