## Supplemental File S4 for "Emergence of the Novel Sixth *Candida auris* Clade VI in Bangladesh"

### Sheet: File S4
Khan, et al. Emergence of the Novel Sixth Candida auris Clade VI in Bangladesh
File S4. SNP distances generated by MycoSNP v1.4 for all Candida auris isolates in this study.
Candida auris Isolate	B11205	101019	102096	101077	101082	101101	101087	101008	102170	101009	101022	Canada_B13463	Colombia_B12279	India_B11207	Iran_IFRC2087	Iran_IRFC_4050	Iran_MRL40	Iran_TMML616	Iran_TMML617	Israel_B11896	Japan_B11220	Kenya_B16419	Pakistan_B11116	Panama_B12107	South_Africa_B11221	South_Korea_B11808	Spain_AA-200	UAE_B14000	UK_15B5	USA_FL_B14308	USA_FL_B18833	USA_IL_B11842	USA_IN_B12631	USA_NJ_B11858	USA_NY_B12043	Venezuela_B11243
B11205	0	147	157464	108	112	115	112	111	154178	108	136	62288	159740	22	254096	255464	255685	256232	256578	160289	62238	41969	35	154104	41961	62250	41319	131	111	62385	41854	160371	41998	50	62376	159999
101019	147	0	157483	87	91	94	91	90	154200	87	102	62332	159758	155	254068	255434	255658	256208	256551	160314	62281	42016	148	154124	42008	62297	41366	96	86	62430	41900	160395	42045	163	62419	160015
102096	157464	157483	0	157458	157480	157483	157478	157474	68	157457	157498	161612	43428	157470	262380	263675	263434	264068	264411	43519	161578	158722	157464	42966	158726	161600	158119	157488	157468	161687	158685	43566	158694	157472	161683	43451
101077	108	87	157458	0	10	13	10	9	154174	6	76	62299	159736	116	254102	255468	255691	256238	256584	160285	62249	41982	109	154102	41974	62261	41331	70	51	62396	41867	160367	42010	124	62387	159993
101082	112	91	157480	10	0	3	14	3	154194	10	80	62303	159754	120	254106	255472	255695	256242	256588	160303	62253	41987	113	154120	41979	62265	41337	75	55	62400	41872	160385	42016	128	62391	160011
101101	115	94	157483	13	3	0	17	6	154198	13	83	62306	159757	123	254110	255476	255699	256246	256592	160306	62257	41990	116	154124	41982	62269	41340	78	58	62404	41875	160388	42019	131	62395	160015
101087	112	91	157478	10	14	17	0	13	154193	10	80	62303	159753	120	254100	255466	255689	256236	256582	160302	62253	41985	113	154119	41977	62265	41335	75	55	62400	41870	160384	42014	128	62391	160010
101008	111	90	157474	9	3	6	13	0	154191	9	79	62303	159749	119	254102	255467	255690	256237	256583	160299	62253	41985	112	154116	41977	62265	41335	74	54	62400	41870	160381	42014	127	62391	160006
102170	154178	154200	68	154174	154194	154198	154193	154191	0	154173	154215	158846	42902	154184	260390	261667	261441	262080	262394	42990	158820	155773	154178	42447	155773	158833	155230	154203	154189	158917	155730	43038	155739	154186	158909	42932
101009	108	87	157457	6	10	13	10	9	154173	0	76	62300	159734	116	254098	255464	255687	256236	256580	160283	62250	41982	109	154101	41974	62261	41332	71	51	62397	41867	160365	42011	124	62388	159991
101022	136	102	157498	76	80	83	80	79	154215	76	0	62325	159773	144	254127	255494	255716	256264	256610	160323	62275	42010	137	154141	42002	62286	41360	18	75	62422	41895	160405	42039	152	62412	160030
Canada_B13463	62288	62332	161612	62299	62303	62306	62303	62303	158846	62300	62325	0	163581	62293	257740	259136	259077	259740	260055	164110	2290	61523	62289	158673	61508	2350	61002	62311	62289	2323	61454	164200	61425	62299	367	163852
Colombia_B12279	159740	159758	43428	159736	159754	159757	159753	159749	42902	159734	159773	163581	0	159744	262507	263785	263556	264160	264489	290	163540	160808	159740	279	160809	163569	160217	159761	159738	163645	160774	267	160818	159750	163641	281
India_B11207	22	155	157470	116	120	123	120	119	154184	116	144	62293	159744	0	254102	255470	255691	256238	256584	160293	62243	41976	43	154108	41968	62255	41326	139	119	62390	41861	160375	42005	58	62381	160003
Iran_IFRC2087	254096	254068	262380	254102	254106	254110	254100	254102	260390	254098	254127	257740	262507	254102	0	174	146	159	174	262879	257631	255196	254094	259634	255211	257705	254394	254101	254079	257884	255161	262993	255177	254093	257774	262727
Iran_IRFC_4050	255464	255434	263675	255468	255472	255476	255466	255467	261667	255464	255494	259136	263785	255470	174	0	194	177	196	264165	259027	256582	255461	260912	256598	259099	255764	255466	255445	259282	256549	264283	256567	255459	259185	264015
Iran_MRL40	255685	255658	263434	255691	255695	255699	255689	255690	261441	255687	255716	259077	263556	255691	146	194	0	154	173	263927	258970	256614	255683	260678	256629	259040	255834	255689	255670	259219	256582	264045	256596	255680	259115	263774
Iran_TMML616	256232	256208	264068	256238	256242	256246	256236	256237	262080	256236	256264	259740	264160	256238	159	177	154	0	85	264543	259627	257231	256230	261297	257248	259690	256457	256236	256221	259872	257201	264662	257214	256227	259770	264390
Iran_TMML617	256578	256551	264411	256584	256588	256592	256582	256583	262394	256580	256610	260055	264489	256584	174	196	173	85	0	264871	259938	257586	256575	261616	257603	260012	256778	256582	256561	260193	257553	264988	257571	256573	260094	264722
Israel_B11896	160289	160314	43519	160285	160303	160306	160302	160299	42990	160283	160323	164110	290	160293	262879	264165	263927	264543	264871	0	164067	161340	160289	273	161340	164103	160702	160308	160287	164176	161306	239	161314	160298	164170	223
Japan_B11220	62238	62281	161578	62249	62253	62257	62253	62253	158820	62250	62275	2290	163540	62243	257631	259027	258970	259627	259938	164067	0	61450	62239	158633	61432	138	60931	62261	62238	321	61376	164154	61346	62249	2335	163806
Kenya_B16419	41969	42016	158722	41982	41987	41990	41985	41985	155773	41982	42010	61523	160808	41976	255196	256582	256614	257231	257586	161340	61450	0	41970	155678	38	61468	57	41998	41983	61592	24	161426	70	41983	61572	161048
Pakistan_B11116	35	148	157464	109	113	116	113	112	154178	109	137	62289	159740	43	254094	255461	255683	256230	256575	160289	62239	41970	0	154104	41962	62251	41320	132	112	62386	41855	160371	41999	51	62377	159999
Panama_B12107	154104	154124	42966	154102	154120	154124	154119	154116	42447	154101	154141	158673	279	154108	259634	260912	260678	261297	261616	273	158633	155678	154104	0	155678	158664	155133	154127	154108	158741	155644	284	155720	154114	158734	273
South_Africa_B11221	41961	42008	158726	41974	41979	41982	41977	41977	155773	41974	42002	61508	160809	41968	255211	256598	256629	257248	257603	161340	61432	38	41962	155678	0	61457	40	41990	41975	61571	35	161426	47	41975	61555	161048
South_Korea_B11808	62250	62297	161600	62261	62265	62269	62265	62265	158833	62261	62286	2350	163569	62255	257705	259099	259040	259690	260012	164103	138	61468	62251	158664	61457	0	60947	62273	62249	383	61401	164179	61371	62261	2396	163835
Spain_AA-200	41319	41366	158119	41331	41337	41340	41335	41335	155230	41332	41360	61002	160217	41326	254394	255764	255834	256457	256778	160702	60931	57	41320	155133	40	60947	0	41344	41335	61071	56	160787	43	41332	61046	160418
UAE_B14000	131	96	157488	70	75	78	75	74	154203	71	18	62311	159761	139	254101	255466	255689	256236	256582	160308	62261	41998	132	154127	41990	62273	41344	0	70	62408	41883	160390	42023	146	62399	160017
UK_15B5	111	86	157468	51	55	58	55	54	154189	51	75	62289	159738	119	254079	255445	255670	256221	256561	160287	62238	41983	112	154108	41975	62249	41335	70	0	62384	41869	160369	42012	127	62377	159995
USA_FL_B14308	62385	62430	161687	62396	62400	62404	62400	62400	158917	62397	62422	2323	163645	62390	257884	259282	259219	259872	260193	164176	321	61592	62386	158741	61571	383	61071	62408	62384	0	61516	164263	61494	62396	2376	163912
USA_FL_B18833	41854	41900	158685	41867	41872	41875	41870	41870	155730	41867	41895	61454	160774	41861	255161	256549	256582	257201	257553	161306	61376	24	41855	155644	35	61401	56	41883	41869	61516	0	161391	67	41868	61501	161014
USA_IL_B11842	160371	160395	43566	160367	160385	160388	160384	160381	43038	160365	160405	164200	267	160375	262993	264283	264045	264662	264988	239	164154	161426	160371	284	161426	164179	160787	160390	160369	164263	161391	0	161402	160381	164259	256
USA_IN_B12631	41998	42045	158694	42010	42016	42019	42014	42014	155739	42011	42039	61425	160818	42005	255177	256567	256596	257214	257571	161314	61346	70	41999	155720	47	61371	43	42023	42012	61494	67	161402	0	42011	61472	161027
USA_NJ_B11858	50	163	157472	124	128	131	128	127	154186	124	152	62299	159750	58	254093	255459	255680	256227	256573	160298	62249	41983	51	154114	41975	62261	41332	146	127	62396	41868	160381	42011	0	62387	160009
USA_NY_B12043	62376	62419	161683	62387	62391	62395	62391	62391	158909	62388	62412	367	163641	62381	257774	259185	259115	259770	260094	164170	2335	61572	62377	158734	61555	2396	61046	62399	62377	2376	61501	164259	61472	62387	0	163913
Venezuela_B11243	159999	160015	43451	159993	160011	160015	160010	160006	42932	159991	160030	163852	281	160003	262727	264015	263774	264390	264722	223	163806	161048	159999	273	161048	163835	160418	160017	159995	163912	161014	256	161027	160009	163913	0
