## Supplemental File S5 for "Emergence of the Novel Sixth *Candida auris* Clade VI in Bangladesh"

### Sheet: File S5
Khan, et al. Emergence of the Novel Sixth Candida auris Clade VI in Bangladesh
File S5. Assembly metrices of BD Candida auris isolates.
Isolate	Clade	No. of Contigs	Total Length	GC%
101019	Clade I	862	12189434	45.05
101008	Clade I	740	12192641	45.26
101009	Clade I	799	12251467	45.05
101022	Clade I	847	12241627	45.06
102096	Clade VI	765	12175428	45.26
101077	Clade I	779	12266315	45.06
101082	Clade I	778	12270114	45.06
101101	Clade I	792	12271861	45.05
101087	Clade I	827	12265263	45.05
102170	Clade VI	924	12286103	45.05
