## Supplemental File S6 for "Emergence of the Novel Sixth *Candida auris* Clade VI in Bangladesh"

### Sheet: File S6
Khan, et al. Emergence of the Novel Sixth Candida auris Clade VI in Bangladesh
File S6. Anti-fungal strips, agar, and media used in this study with reference number and lot number.
	Name	Range (µg/ml)	Ref. No.	Lot Number	Brand
Antifungals	Amphotericin B	0.002-32	423817	1009626930	Biomerieux
	Caspofungin	0.002-32	412269	1008559730	Biomerieux
	Fluconazole	0.016-256	423969	1009785050	Biomerieux
	Voriconazole	0.002-32	423811	1009588640	Biomerieux
	Name	Source	Ref. No.	Lot Number	Expiry Date
Agar and Media	Mueller Hinton II Agar	BD	211438	2277799	31/05/2026
	Sabouraud Dextrose Agar	BD	210950	2019267	31/12/2026
	RPMI 1640 Medium	Sigma-Aldrich	1003461840	NA	25/10/2024
